# Polygenic resilience scores capture protective genetic effects for Alzheimer’s disease

**DOI:** 10.1101/2022.05.10.22274858

**Authors:** Jiahui Hou, Jonathan L. Hess, Nicola Armstrong, Joshua C. Bis, Benjamin Grenier-Boley, Ida K. Karlsson, Ganna Leonenko, Katya Numbers, Eleanor K. O’Brien, Alexey Shadrin, Anbupalam Thalamuthu, Qiong Yang, Ole A. Andreassen, Henry Brodaty, Margaret Gatz, Nicole A. Kochan, Jean-Charles Lambert, Simon M. Laws, Colin L. Masters, Karen A. Mather, Nancy L. Pedersen, Danielle Posthuma, Perminder S. Sachdev, Julie Williams, the Alzheimer’s Disease Neuroimaging Initiative, Chun Chieh Fan, Stephen V. Faraone, Christine Fennema-Notestine, Shu-Ju Lin, Valentina Escott-Price, Peter Holmans, Sudha Seshadri, Ming T. Tsuang, William S. Kremen, Stephen J. Glatt

## Abstract

Polygenic risk scores (PRSs) can boost risk-prediction in late-onset Alzheimer’s disease (LOAD) beyond apolipoprotein E (*APOE)* but have not been leveraged to identify genetic resilience factors. Here, we sought to identify resilience-conferring common genetic variants in 1) unaffected individuals having high PRSs for LOAD, and 2) unaffected *APOE*-_ε_4 carriers also having high PRSs for LOAD. We used genome-wide association study (GWAS) to contrast “resilient” unaffected individuals at the highest genetic risk for LOAD with LOAD cases at comparable risk. From GWAS results, we constructed polygenic resilience scores to aggregate the addictive contributions of risk-orthogonal common variants that promote resilience to LOAD. Replication of resilience scores was undertaken in eight independent studies. We successfully replicated two polygenic resilience scores that reduce genetic-risk penetrance for LOAD. We also showed that polygenic resilience scores positively correlate with polygenic risk scores in unaffected individuals, perhaps aiding in staving off disease. Our findings align with the hypothesis that a combination of risk-independent common variants mediates resilience to LOAD by moderating genetic disease risk.
