## Supplementary Tables for "Polygenic resilience scores capture protective genetic effects for Alzheimer’s disease"

### Sheet: Sheet1
Supplementary Table 1. The number and the age-at-onset/age-at-last-examination of LOAD cases and normal controls, high-risk normal controls ("resilient" individuals) and risk-matched LOAD cases identified in each of the discovery and replication studies.
			Design 1																Design 2
			Normal Controls								LOAD Cases								Normal Controls								LOAD Cases
	Study	Sub-study	N High-Risk	Mean AAE (SD)		N Total	Mean AAE (SD)		% Retained		N Risk-matched	Mean AAO (SD)		N Total	Mean AAO (SD)		% Retained		N High-Risk	Mean AAE (SD)		N Total	Mean AAE (SD)		% Retained		N Risk-matched	Mean AAO (SD)		N Total	Mean AAO (SD)		% Retained
Discovery	ADGC	ADC1	52	79.6 (9.4)		512	76.8 (8.8)		10.1562		842	73.0 (7.0)		1524	72.5 (7.0)		55.2493		30	75.6 (7.1)		150	74.3 (7.7)		20		773	71.4 (6.4)		1021	71.6 (6.5)		75.7101
		ADC2	16	75.6 (7.7)		155	75.8 (7.9)		10.3226		386	73.2 (7.4)		620	73.2 (7.1)		62.2581		9	71.4 (6.7)		41	72.6 (7.7)		21.9512		212	71.7 (6.7)		353	71.9 (6.6)		60.0567
		ADC3	57	74.5 (8.2)		566	75.3 (9.8)		10.0707		379	74.1 (8.0)		666	73.9 (8.0)		56.9069		27	73.2 (8.5)		132	72.2 (8.8)		20.4545		357	72.3 (6.8)		391	72.3 (6.9)		91.3043
		ADC4	38	77.9 (7.9)		376	75.7 (8.1)		10.1064		222	73.5 (6.9)		304	73.4 (7.0)		73.0263		20	74.7 (8.9)		100	73.5 (7.6)		20		115	71.7 (6.1)		160	71.8 (6.1)		71.875
		ADC5	51	78.6 (8.8)		503	77.6 (9.0)		10.1392		187	73.8 (6.8)		285	73.6 (7.0)		65.614		24	76.5 (9.3)		119	76.3 (9.1)		20.1681		147	71.7 (6.1)		178	72.1 (6.2)		82.5843
		ADC6	34	76.5 (8.9)		337	74.5 (9.0)		10.089		68	73.4 (6.5)		213	73.9 (7.6)		31.9249		19	74.9 (9.5)		93	73.7 (8.1)		20.4301		94	72.0 (6.7)		121	71.9 (6.7)		77.686
		MAYO	112	72.2 (5.1)		1117	73.3 (4.4)		10.0269		626	74.0 (4.8)		754	74.0 (4.8)		83.0239		63	71.9 (5.3)		313	73.3 (4.5)		20.1278		436	74.0 (4.7)		492	74.0 (4.7)		88.6179
		UMVUMSSM	113	77.3 (9.2)		1108	74.0 (8.3)		10.1986		753	74.8 (7.7)		1123	74.2 (7.8)		67.0525		51	74.6 (8.8)		251	72.9 (7.9)		20.3187		430	72.1 (6.6)		661	72.5 (7.1)		65.053
		ACT + GenDiff	157	82.4 (5.6)		1556	81.7 (5.9)		10.09		425	80.3 (6.8)		524	80.1 (6.7)		81.1069		63	82.4 (5.7)		314	81.4 (5.8)		20.0637		198	77.9 (6.7)		234	77.9 (6.6)		84.6154
		MIRAGE	51	74.8 (6.6)		509	72.0 (7.0)		10.0196		101	71.0 (6.7)		137	71.1 (6.3)		73.7226		38	73.3 (7.3)		190	71.5 (7.2)		20		68	70.5 (6.4)		78	70.8 (6.2)		87.1795
		WASHU1	18	79.3 (6.7)		176	76.7 (8.3)		10.2273		137	76.0 (7.6)		253	74.5 (7.6)		54.1502		10	73.7 (4.1)		48	73.5 (7.3)		20.8333		65	74.4 (7.3)		141	72.8 (7.3)		46.0993
		ROSMAP	72	78.1 (7.0)		717	82.1 (7.1)		10.0418		192	85.8 (6.1)		237	85.5 (6.3)		81.0127		23	79.1 (7.5)		114	82.2 (6.7)		20.1754		18	83.9 (6.7)		87	83.3 (6.4)		20.6897
		UPITT	82	76.7 (5.2)		811	75.5 (6.0)		10.111		794	72.7 (6.4)		1152	72.9 (6.4)		68.9236		32	75.9 (4.5)		158	74.0 (5.9)		20.2532		545	71.4 (6.0)		664	71.7 (6.1)		82.0783
		OHSU	18	82.8 (7.1)		180	83.6 (7.1)		10		119	85.6 (6.0)		174	85.9 (5.9)		68.3908		5	80.4 (6.9)		25	81.6 (7.2)		20		49	84.5 (6.4)		73	84.6 (6.0)		67.1233
		Tgen II	36	85.9 (9.1)		360	80.0 (8.6)		10		364	72.7 (6.2)		613	73.5 (6.8)		59.3801		16	81.4 (7.9)		76	78.1 (7.5)		21.0526		251	72.1 (6.0)		396	73.0 (6.4)		63.3838
		NIA-LOAD	102	75.8 (7.9)		1007	75.8 (8.1)		10.1291		582	73.1 (6.4)		760	73.1 (6.6)		76.5789		58	74.7 (7.4)		289	73.3 (7.6)		20.0692		463	72.3 (6.1)		571	72.2 (6.2)		81.0858
		ROSMAP2	22	77.5 (8.7)		214	80.9 (7.2)		10.2804		50	82.8 (6.3)		59	81.9 (6.9)		84.7458		3	77.7 (11.2)		15	82.3 (6.5)		20		0	0.0 (0.0)		18	80.0 (7.0)		0
		WASHU2	8	73.2 (7.0)		71	71.4 (6.2)		11.2676		29	72.4 (6.9)		36	72.6 (6.6)		80.5556		4	74.5 (8.1)		16	71.7 (7.0)		25		16	72.2 (4.6)		19	72.8 (5.0)		84.2105
		MTC	19	72.1 (7.9)		188	71.4 (7.7)		10.1064		220	74.4 (7.8)		252	74.5 (7.7)		87.3016		5	73.0 (6.6)		22	72.7 (5.9)		22.7273		48	74.6 (6.0)		143	72.6 (6.7)		33.5664
		TARCC	18	70.3 (8.3)		176	73.9 (8.2)		10.2273		241	73.7 (7.1)		306	74.1 (7.2)		78.7582		10	72.7 (7.6)		47	72.7 (7.5)		21.2766		122	73.1 (6.8)		184	73.1 (7.1)		66.3043
		WHICAP	56	82.3 (5.8)		553	81.7 (6.7)		10.1266		17	82.0 (8.6)		72	84.0 (7.8)		23.6111		23	80.3 (5.9)		113	80.6 (6.5)		20.354		8	85.1 (5.9)		16	85.4 (5.9)		50
	ADNI	ADNI-1	13	83.0 (7.0)		127	81.6 (6.4)		10.2362		174	76.6 (6.6)		350	77.5 (7.0)		49.7143		6	86.0 (2.8)		28	81.9 (6.5)		21.4286		97	75.8 (6.2)		230	76.3 (6.6)		42.1739
	CHARGE	CHS	168	82.4 (5.5)		1661	81.1 (5.0)		10.1144		274	81.5 (5.1)		451	81.9 (5.2)		60.7539		66	80.8 (5.6)		330	80.2 (4.9)		20		99	79.4 (4.4)		148	79.9 (4.5)		66.8919
		FHS	191	75.8 (8.6)		1901	76.8 (9.3)		10.0473		137	84.6 (6.5)		288	84.9 (7.0)		47.5694		74	72.9 (7.8)		370	75.3 (8.4)		20		54	82.9 (6.6)		94	82.6 (6.8)		57.4468
	EADI		620	82.4 (6.3)		6172	80.5 (7.0)		10.0454		1636	75.4 (8.2)		2167	76.0 (8.5)		75.4961		247	81.4 (6.0)		1235	79.5 (6.6)		20		870	73.2 (7.4)		1072	73.4 (7.5)		81.1567
	GERAD		139	71.1 (6.2)		1388	74.1 (8.1)		10.0144		2354	75.0 (7.5)		2992	75.2 (7.7)		78.6765		62	71.9 (6.3)		310	74.3 (6.9)		20		1006	75.3 (7.1)		1623	73.9 (7.3)		61.984
N Total			2263			22441			10.0842		11309			16312			69.3293		988			4899			20.1674		6541			9168			71.346
Replication	AddNeuroMed		19	73.6 (4.3)		183	76.6 (6.3)		10.3825		38	73.4 (4.8)		223	73.0 (6.0)		17.0404		9	73.0 (5.3)		44	75.7 (6.3)		20.4545		19	72.0 (3.9)		121	71.5 (5.4)		15.7025
	ADGC	ADC7	79	75.0 (8.4)		784	73.9 (7.8)		10.0765		45	74.8 (7.6)		513	72.6 (7.6)		8.77193		51	75.8 (7.9)		252	73.5 (7.4)		20.2381		57	71.7 (7.1)		320	71.1 (6.8)		17.8125
	ADNI	ADNI-GO/2/3	38	71.9 (5.9)		374	74.2 (6.4)		10.1604		37	76.5 (6.4)		211	76.1 (7.0)		17.5355		23	70.3 (4.5)		113	72.9 (5.7)		20.354		38	76.9 (6.9)		142	75.4 (6.5)		26.7606
	PGC-ALZ	Norwegian DemGene Network	75	73.5 (7.3)		741	74.4 (7.3)		10.1215		163	77.3 (7.1)		1085	77.2 (6.9)		15.023		34	71.9 (6.3)		168	73.1 (6.7)		20.2381		130	75.7 (6.4)		671	75.8 (6.5)		19.3741
		GENDER/SATSA/HARMONY	77	85.4 (8.1)		764	85.1 (7.6)		10.0785		39	78.0 (7.7)		306	79.2 (7.0)		12.7451		40	85.7 (7.8)		196	84.5 (7.4)		20.4082		34	76.5 (6.5)		148	77.8 (6.7)		22.973
		TwinGene	608	73.7 (7.6)		6080	74.2 (7.7)		10		30	75.7 (6.8)		287	79.2 (6.5)		10.453		353	73.4 (7.6)		1765	73.6 (7.5)		20		31	77.2 (6.6)		156	78.5 (6.5)		19.8718
	AIBL		77	76.5 (6.3)		762	77.5 (6.4)		10.105		13	78.5 (7.4)		111	80.1 (7.2)		11.7117		36	75.7 (5.7)		180	76.3 (5.7)		20		12	75.5 (6.5)		71	79.5 (6.9)		16.9014
	Sydney MAS		83	84.2 (4.7)		830	83.3 (4.7)		10		16	86.9 (5.2)		95	85.8 (5.1)		16.8421		37	83.0 (4.7)		182	82.8 (4.4)		20.3297		10	86.7 (4.8)		31	84.2 (4.7)		32.2581
N Total			1056			10518			10.0399		381			2831			13.4581		583			2900			20.1034		331			1660			19.9398
Abbreviations: LOAD, late-onset Alzheimer's disease; AAE, age-at-last-examination; AAO, age-at-onset; SD, standard deviation. A list of study full names is in Supplementary Table 2.
Note: "Retained" column indicates the percentage of high-risk normal controls of all normal controls retained for resilience genome-wide association analysis per study, or the percentage of risk-matched LOAD cases of all LOAD cases retained in analysis per study. ROSMAP2 study had no LOAD cases (highlighted in red) whose risk matched with high-risk normal controls in design 2, and was not include…

### Sheet: Sheet2
Supplementary Table 2. The acronym, full name, and data availability of the discovery and replication studies.
	Study Acronym	Study Full Name	Sub-study Acronym	Sub-study Full Name	Accession Number
Discovery	ADGC	Alzheimer's Disease Genetics Consortium	ADC1	National Institute on Aging (NIA) Alzheimer Disease Centers Wave 1	NG00022
			ADC2	National Institute on Aging (NIA) Alzheimer Disease Centers Wave 2	NG00023
			ADC3	National Institute on Aging (NIA) Alzheimer Disease Centers Wave 3	NG00024
			ADC4	National Institute on Aging (NIA) Alzheimer Disease Centers Wave 4	NG00068
			ADC5	National Institute on Aging (NIA) Alzheimer Disease Centers Wave 5	NG00069
			ADC6	National Institute on Aging (NIA) Alzheimer Disease Centers Wave 6	NG00070
			MAYO	Mayo Clinic	NG00043
			UMVUMSSM	Miami, Vanderbilt, and Medical School of Mount Sinai	NG00042
			ACT + GenDiff	Adult Changes in Thought study and Genetic Differences study	NG00034
			MIRAGE	Multi Institutional Research on Alzheimer Genetics Epidemiology	NG00031
			WASHU1	Washington University 1	NG00030
			ROSMAP	ROS (Religious Orders Study) ad MAP (Memory and Aging Project)	NG00029
			UPITT	University of Pittsburgh	NG00026
			OHSU	Oregon Health and Science University	NG00017
			Tgen II	Translational Genomics Research Institute series 2	NG00028
			NIA-LOAD	National Institute on Aging Genetics Initiative for Late-Onset Alzheimer's Disease	NG00032
			ROSMAP2	ROS (Religious Orders Study) ad MAP (Memory and Aging Project) 2	NG00095
			WASHU2	Washington University 2	NG00087
			MTC	University of Miami/ Texas Alzheimer’s Research Care Consortium Wave 2/Case Western Reserve University	NG00096
			TARCC	Texas Alzheimer’s Research Care Consortium	NG00097
			WHICAP	Washington Heights-Inwood Community Aging Project	NG00093
	ADNI	Alzheimer’s Disease Neuroimaging Initiative stage	ADNI-1	Alzheimer’s Disease Neuroimaging Initiative stage 1	-
	CHARGE	Cohorts for Heart and Aging Research in Genomic Epidemiology	CHS	Cardiovascular Health Study	-
			FHS	Framingham Heart Study	-
	EADI	European Alzheimer’s disease Initiative			-
	GERAD	Genetic and Environmental Risk in Alzheimer’s Disease			-
Replication	AddNeuroMed	-			syn4907804
	ADGC	Alzheimer's Disease Genetics Consortium	ADC7	National Institute on Aging (NIA) Alzheimer Disease Centers Wave 7	NG00071
	ADNI	Alzheimer’s Disease Neuroimaging Initiative stage	ADNI-GO/2/3	Alzheimer’s Disease Neuroimaging Initiative stage GO/2/3	-
	PGC-ALZ	Alzheimer workgroup initiative of the Psychiatric Genomic Consortium	Norwegian DemGene Network	-	-
			GENDER/SATSA/HARMONY	Aging in Women and Men/Swedish Adoption/Twin Study of Aging /Study of Dementia in Swedish Twins	-
			TwinGene	-	-
	AIBL	Australian Imaging, Biomarker & Lifestyle Study			-
	Sydney MAS	Sydney Memory and Ageing study			-
Note: The ADGC, ADNI, and AddNeuroMed data used in this study were provided under restricted access by NIAGADS (https://www.niagads.org), ADNI (http://adni.loni.usc.edu), and Synapse platform (https://www.synapse.org), respectively. The accession numbers of studies from NIAGADS and Synapse platform are listed. Only summary statistics were made available to us from EADI, GERAD, CHARGE, PGC, AIBL, …

### Sheet: Sheet3
Supplementary Table 3. Parameters for individual steps of the analysis.
Analysis Step	Parameter	Value
Imputation	Genome reference panel	The Haplotype Reference Consortium (HRC) r1.1 2016 (GRCh37/hg19; European)
Polygenic risk score (PRS)	PRS formula	Stage 1 GWAS summary statistics of Kunkle B. W., et al, 2019.
	p-value bin	0.5
	APOE region discarded	Design 1 - Not applied
		Design 2 - Chromosome 19: 44400 Kb - 46500 Kb
"Resilience" GWAS samples	Extract APOE ε4 carriers	Design 1 - No
		Design 2 - Yes
	PRS tile for selecting high-risk controls	Design 1 - Above 90th percentile
		Design 2 - Above 80th percentile
Reporting GWAS meta-analysis results	MAF filter for SNPs	≥ 5%
	Imputation quality filter for SNPs	R² ≥ 0.8
Resilience score formula	Types of variants removed	LOAD risk associated SNPs; insertion/deletions; strand ambiguous SNPs
	Loci discarded	MHC (Chromosome 6: 25 Mb - 34 Mb); Chromosome 8: 7 Mb - 14 Mb
	Prune and clump SNPs	Command line: --clump-p1 1.0 --clump-p2 1.0 --clump-r2 0.2 --clump-kb 250
	Study counts filter	Present in at least 5 GWAS studies
Abbreviations: LOAD, late-onset Alzheimer's disease; GWAS, genome-wide genotype data; APOE, apolipoprotein E; MAF, minor allele frequency; SNPs, single nucleotide polymorphisms; MHC, major histocompatibility complex.

### Sheet: Sheet4
Supplementary Table 4. Total number of SNPs included in polygenic risk scores and polygenic resilience scores in each study.
			Design 1			Design 2
	Study	Sub-study	N Risk score	N Resilience score		N Risk score	N Resilience score
Discovery	ADGC	ADC1	120922	-		120813	-
		ADC2	121126	-		121020	-
		ADC3	125194	-		125074	-
		ADC4	125436	-		125312	-
		ADC5	125740	-		125622	-
		ADC6	125076	-		124954	-
		MAYO	104642			104553	-
		UMVUMSSM	40025	-		40016	-
		ACT + GenDiff	122547	-		122441	-
		MIRAGE	96391	-		96302	-
		WASHU1	119663	-		119555	-
		ROSMAP	109514	-		109424	-
		UPITT	123015	-		122894	-
		OHSU	107922	-		107823	-
		Tgen II	109874	-		109803	-
		NIA-LOAD	121996	-		121886	-
		ROSMAP2	120037	-		119928	-
		WASHU2	132981	-		132853	-
		MTC	135336	-		135208	-
		TARC1	132550	-		132429	-
		WHICAP	129658	-		129530	-
	ADNI	ADNI-1	100746	-		100643	-
	CHARGE	CHS	88035	-		87960	-
		FHS	130793	-		130671	-
	EADI		68033	-		67985	-
	GERAD		82658	-		82595	-
Replication	AddNeuroMed		99280	10093		99190	9982
	ADGC	ADC7	125194	15410		125077	15635
	ADNI	ADNI-GO/2/3	64797	4904		64711	4742
	PGC-ALZ	Norwegian DemGene Network	82203	6255		82132	6216
		GENDER, SATSA, HARMONY	103664	8435		103553	8380
		TwinGene	119750	13222		119632	13211
	AIBL		128035	16165		127925	15631
	Sydney MAS		137265	16496		137135	15860
Abbreviations: SNPs = single nucleotide polymorphisms. A list of study full names is in Supplementary Table 2.
